# Assessing a multivariate model of brain-mediated genetic influences on disordered eating in the ABCD cohort

**DOI:** 10.1101/2022.10.02.22280578

**Authors:** Margaret L. Westwater, Travis T. Mallard, Varun Warrier, Richard A.I. Bethlehem, Dustin Scheinost, Christian Grillon, Paul C. Fletcher, Jakob Seidlitz, Monique Ernst

**Affiliations:** Department of Radiology and Biomedical Imaging, Yale University School of Medicine, New Haven, CT, USA; National Institute of Mental Health, National Institutes of Health, Bethesda, MD, USA; Psychiatric and Neurodevelopmental Genetics Unit, Massachusetts General Hospital, Boston, MA, USA; Department of Psychiatry, Harvard Medical School, Boston, MA, USA; Department of Psychiatry, University of Cambridge, Cambridge, UK; Department of Psychology, University of Cambridge, Cambridge, UK; Department of Psychiatry, University of Cambridge, Clifford Allbutt Building, Addenbrooke’s Hospital, Cambridge, UK; Wellcome Trust MRC Institute of Metabolic Science, University of Cambridge, Cambridge Biomedical Campus, Cambridge, UK; Department of Child and Adolescent Psychiatry and Behavioral Science, Children’s Hospital of Philadelphia, Philadelphia, PA, USA; Department of Psychiatry, University of Pennsylvania, Philadelphia, PA, USA; Lifespan Brain Institute of Children’s Hospital of Philadelphia and University of Pennsylvania, Philadelphia, PA, USA

## Abstract

Eating disorders (EDs) are complex psychiatric conditions that often emerge during adolescence, and affected individuals frequently demonstrate high rates of psychiatric comorbidity, particularly with depressive and anxiety disorders. Although risk for EDs reflects both genetic and neurobiological factors, knowledge of how genetic risk for EDs relates to neurobiology and psychiatric symptoms during critical developmental periods remains limited. We therefore implemented a novel multivariate framework, which sought to advance knowledge of the etiology of EDs by simultaneously estimating associations between genetic risk, brain structure and ED-related psychopathology symptoms in over 4,500 adolescents of European ancestry from the Adolescent Brain and Cognitive Development study (M(SD)_age_=119.29(7.49) months). Polygenic scores for anorexia nervosa (AN PGS) and body mass index (BMI PGS) were generated and related to three morphometric brain features— cortical thickness, surface area and subcortical grey matter volume—and to latent psychopathology factors using structural equation modeling. We identified a three-factor structure of ED-related psychopathology symptoms: eating, distress and fear factors. Increased BMI PGS were uniquely associated with greater eating factor scores, whereas AN PGS were unrelated to psychopathology factors. Moreover, genetic risk for high BMI and for AN had distinct neural correlates, where greater BMI PGS predicted widespread increases in cortical thickness and reductions in surface area while AN PGS were nominally related to reduced caudate volume. Altered default mode and visual network thickness was associated with greater eating factor scores, whereas distress and fear factor scores reflected a shared reduction in somatomotor network thickness. Our novel findings indicate that greater genetic risk for high BMI and altered cortical thickness of canonical brain networks underpin ED symptomatology in early adolescence. As neurobiological factors appear to shape disordered eating earlier in the life course than previously thought, these results underscore the need for early detection and intervention efforts for EDs.
