## Supplementary material for "Assessing a multivariate model of brain-mediated genetic influences on disordered eating in the ABCD cohort": Table S1

### Sheet: Table S1. KSADS Corr. pvals
Supplementary Table 1. Associate p-values for KSADS-5 correlations
	EMAC	OBE	VOM	OB_FEAR	L_MOOD	ANHED	WRRY	SOC_FEAR	PHOB	PANIC	OBSES	COMPUL
EMAC	0	0.000258939	0.97952	0.066479	0.590872	0.251972	0.247839	0.886113	0.0217009	0.133559	0.564245	0.186359
OBE	0.000406905	0	0.0200171	2.78611e-18	0.000209929	9.64341e-06	6.14714e-06	0.00152532	7.41857e-10	0.00205267	1.38475e-06	0.0239369
VOM	0.97952	0.0287202	0	0.32717	0.41466	0.355685	0.155391	0.772304	0.543296	0.925016	0.529102	0.958429
OB_FEAR	0.0895432	9.67807e-18	0.392604	0	6.29266e-12	1.67232e-12	4.19619e-14	0.000175551	3.10025e-11	1.92285e-07	9.96421e-12	0.000279329
L_MOOD	0.639304	0.000337935	0.480133	1.66126e-11	0	8.86523e-134	7.81154e-47	3.49679e-24	1.08896e-05	2.61207e-23	2.73749e-10	3.25771e-07
ANHED	0.307965	1.67491e-05	0.419201	4.59889e-12	2.92553e-132	0	3.84621e-22	2.50943e-11	1.4603e-08	1.49736e-17	1.25129e-11	1.39132e-09
WRRY	0.307965	1.09652e-05	0.201095	1.20412e-13	8.59269e-46	1.49323e-21	0	4.02119e-56	1.41334e-46	6.68531e-66	1.64026e-86	1.60481e-42
SOC_FEAR	0.928309	0.00228799	0.82213	0.000289659	1.92323e-23	5.91508e-11	5.30797e-55	0	8.6218e-25	1.25298e-22	1.85975e-22	6.31697e-15
PHOB	0.0304737	1.57944e-09	0.607755	7.05573e-11	1.84286e-05	2.92061e-08	1.33258e-45	5.17308e-24	0	6.16042e-23	5.01088e-41	2.38163e-17
PANIC	0.176298	0.00301058	0.953922	3.73259e-07	1.32613e-22	4.9413e-17	1.10308e-64	5.51311e-22	2.9042e-22	0	6.24863e-21	2.43751e-36
OBSES	0.620669	2.5387e-06	0.602082	2.52938e-11	6.02247e-10	3.0587e-11	3.60856e-85	7.67145e-22	3.67464e-40	2.29117e-20	0	8.50855e-164
COMPUL	0.236532	0.0329133	0.973174	0.000428738	6.14312e-07	2.8696e-09	1.32397e-41	1.89509e-14	7.48512e-17	1.60875e-35	5.61564e-162	0
Note: Shaded values have been FDR-corrected for multiple comparisons. Bolded values = statistically significant following FDR correction (q < .05). EMAC = emaciation, OBE = objective binge eating, VOM = self-induced vomiting, OB_FEAR = fear of becoming obese, L_MOOD = low mood, ANHED = anhedonia, WRRY = difficulty controlling worry, SOC_FEAR = fear of social situations, PHOB = avoidance of phobic…

### Sheet: Table S2. CT CFA
Supplementary Table 2. CFA of internalizing psychopathology in CT sample (n = 4573)
*Data were clustered by family.
Common factor model
Model fit statistics
Chi-square	df	p	CFI	RMSEA
429.8	35	< .0001	0.903	0.05
Parameter estimates
Parameter	LHS	Operator	RHS	Estimate	SE	p
1	INT	ON	OBE	0.361	0.041	<.001
2	INT	ON	OB_FEAR	0.432	0.035	<.001
3	INT	ON	L_MOOD	0.664	0.029	<.001
4	INT	ON	ANHED	0.653	0.031	<.001
5	INT	ON	WRRY	0.734	0.02	<.001
6	INT	ON	SOC_FEAR	0.528	0.027	<.001
7	INT	ON	PHOB	0.465	0.023	<.001
8	INT	ON	PANIC	0.689	0.028	<.001
9	INT	ON	OBSES	0.713	0.022	<.001
10	INT	ON	COMPUL	0.707	0.024	<.001
Two correlated factors model
Model fit statistics
Chi-square	df	p	CFI	RMSEA
391.6	34	< .0001	0.912	0.048
Parameter estimates
Parameter	LHS	Operator	RHS	Estimate	SE	p
1	EAT	ON	OBE	0.574	0.055	<.001
2	EAT	ON	OB_FEAR	0.731	0.062	<.001
3	INT	ON	L_MOOD	0.666	0.029	<.001
4	INT	ON	ANHED	0.654	0.031	<.001
5	INT	ON	WRRY	0.736	0.02	<.001
6	INT	ON	SOC_FEAR	0.53	0.027	<.001
7	INT	ON	PHOB	0.465	0.023	<.001
8	INT	ON	PANIC	0.69	0.028	<.001
9	INT	ON	OBSES	0.715	0.022	<.001
10	INT	ON	COMPUL	0.709	0.024	<.001
11	INT	WITH	EAT	0.558	0.05	<.001
Three correlated factors model
Model fit statistics
Chi-square	df	p	CFI	RMSEA
341.94	32	< .0001	0.924	0.046
Parameter estimates
Parameter	LHS	Operator	RHS	Estimate	SE	p
1	EAT	ON	OBE	0.573	0.055	<.001
2	EAT	ON	OB_FEAR	0.733	0.063	<.001
3	DIST	ON	L_MOOD	0.71	0.029	<.001
4	DIST	ON	ANHED	0.699	0.031	<.001
5	DIST	ON	WRRY	0.811	0.027	<.001
6	FEAR	ON	SOC_FEAR	0.544	0.027	<.001
7	FEAR	ON	PHOB	0.481	0.024	<.001
8	FEAR	ON	PANIC	0.714	0.029	<.001
9	FEAR	ON	OBSES	0.744	0.023	<.001
10	FEAR	ON	COMPUL	0.733	0.024	<.001
11	DIST	WITH	EAT	0.555	0.057	<.001
12	FEAR	WITH	EAT	0.508	0.053	<.001
13	DIST	WITH	FEAR	0.807	0.029	<.001

### Sheet: Table S3. SA CFA
Supplementary Table 3. CFA of internalizing psychopathology in SA sample (n = 4561)
*Data were clustered by family.
Common factor model
Model fit statistics
Chi-square	df	p	CFI	RMSEA
429.5	35	< .0001	0.903	0.05
Parameter estimates
Parameter	LHS	Operator	RHS	Estimate	SE	p
1	INT	ON	OBE	0.358	0.041	<.001
2	INT	ON	OB_FEAR	0.433	0.035	<.001
3	INT	ON	L_MOOD	0.664	0.029	<.001
4	INT	ON	ANHED	0.65	0.031	<.001
5	INT	ON	WRRY	0.733	0.02	<.001
6	INT	ON	SOC_FEAR	0.527	0.027	<.001
7	INT	ON	PHOB	0.467	0.023	<.001
8	INT	ON	PANIC	0.691	0.027	<.001
9	INT	ON	OBSES	0.714	0.022	<.001
10	INT	ON	COMPUL	0.703	0.024	<.001
Two correlated factors model
Model fit statistics
Chi-square	df	p	CFI	RMSEA
390.74	34	< .0001	0.912	0.048
Parameter estimates
Parameter	LHS	Operator	RHS	Estimate	SE	p
1	EAT	ON	OBE	0.572	0.055	<.001
2	EAT	ON	OB_FEAR	0.736	0.063	<.001
3	INT	ON	L_MOOD	0.665	0.029	<.001
4	INT	ON	ANHED	0.65	0.031	<.001
5	INT	ON	WRRY	0.735	0.02	<.001
6	INT	ON	SOC_FEAR	0.529	0.027	<.001
7	INT	ON	PHOB	0.467	0.023	<.001
8	INT	ON	PANIC	0.693	0.027	<.001
9	INT	ON	OBSES	0.716	0.022	<.001
10	INT	ON	COMPUL	0.705	0.024	<.001
11	INT	WITH	EAT	0.555	0.05	<.001
Three correlated factors model
Model fit statistics
Chi-square	df	p	CFI	RMSEA
339.48	32	< .0001	0.924	0.046
Parameter estimates
Parameter	LHS	Operator	RHS	Estimate	SE	p
1	EAT	ON	OBE	0.57	0.055	<.001
2	EAT	ON	OB_FEAR	0.738	0.063	<.001
3	DIST	ON	L_MOOD	0.71	0.029	<.001
4	DIST	ON	ANHED	0.696	0.032	<.001
5	DIST	ON	WRRY	0.811	0.028	<.001
6	FEAR	ON	SOC_FEAR	0.543	0.027	<.001
7	FEAR	ON	PHOB	0.483	0.024	<.001
8	FEAR	ON	PANIC	0.717	0.029	<.001
9	FEAR	ON	OBSES	0.746	0.023	<.001
10	FEAR	ON	COMPUL	0.729	0.025	<.001
11	DIST	WITH	EAT	0.552	0.057	<.001
12	FEAR	WITH	EAT	0.504	0.053	<.001
13	DIST	WITH	FEAR	0.804	0.028	<.001

### Sheet: Table S4. sGMV CFA
Supplementary Table 4. CFA of internalizing psychopathology in sGMV sample (n = 4573)
*Data were clustered by family.
Common factor model
Model fit statistics
Chi-square	df	p	CFI	RMSEA
376.93	35	< .0001	0.951	0.047
Parameter estimates
Parameter	LHS	Operator	RHS	Estimate	SE	p
1	INT	ON	OBE	0.453	0.02	<.001
2	INT	ON	OB_FEAR	0.423	0.01	<.001
3	INT	ON	L_MOOD	0.731	0.007	<.001
4	INT	ON	ANHED	0.904	0.011	<.001
5	INT	ON	WRRY	0.708	0.014	<.001
6	INT	ON	SOC_FEAR	0.466	0.011	<.001
7	INT	ON	PHOB	0.381	0.012	<.001
8	INT	ON	PANIC	0.602	0.018	<.001
9	INT	ON	OBSES	0.751	0.005	<.001
10	INT	ON	COMPUL	0.839	0.008	<.001
Two correlated factors model
Model fit statistics
Chi-square	df	p	CFI	RMSEA
354.01	34	< .0001	0.954	0.046
Parameter estimates
Parameter	LHS	Operator	RHS	Estimate	SE	p
1	EAT	ON	OBE	0.641	0.024	<.001
2	EAT	ON	OB_FEAR	0.646	0.031	<.001
3	INT	ON	L_MOOD	0.729	0.007	<.001
4	INT	ON	ANHED	0.906	0.011	<.001
5	INT	ON	WRRY	0.72	0.015	<.001
6	INT	ON	SOC_FEAR	0.467	0.01	<.001
7	INT	ON	PHOB	0.383	0.012	<.001
8	INT	ON	PANIC	0.605	0.018	<.001
9	INT	ON	OBSES	0.751	0.005	<.001
10	INT	ON	COMPUL	0.838	0.008	<.001
11	INT	WITH	EAT	0.635	0.019	<.001
Three correlated factors model
Model fit statistics
Chi-square	df	p	CFI	RMSEA
335.87	32	< .0001	0.956	0.046
Parameter estimates
Parameter	LHS	Operator	RHS	Estimate	SE	p
1	EAT	ON	OBE	0.627	0.028	<.001
2	EAT	ON	OB_FEAR	0.66	0.028	<.001
3	DIST	ON	L_MOOD	0.75	0.007	<.001
4	DIST	ON	ANHED	0.907	0.012	<.001
5	DIST	ON	WRRY	0.766	0.013	<.001
6	FEAR	ON	SOC_FEAR	0.482	0.01	<.001
7	FEAR	ON	PHOB	0.432	0.012	<.001
8	FEAR	ON	PANIC	0.619	0.021	<.001
9	FEAR	ON	OBSES	0.767	0.006	<.001
10	FEAR	ON	COMPUL	0.832	0.007	<.001
11	DIST	WITH	EAT	0.587	0.013	<.001
12	FEAR	WITH	EAT	0.64	0.03	<.001
13	DIST	WITH	FEAR	0.767	0.035	<.001

### Sheet: Table S5. CT SEM
Supplementary Table 5. SEM of PGS, CT and internalizing psychopathology (n = 4573)
*GMV and ICV corrected for site with neuroCOMBAT. Data were clustered by family.
Model fit statistics
Chi-square	df	p	CFI	RMSEA
318.05	95	< .0001	0.988	0.023
Parameter estimates
Parameter	LHS	Operator	RHS	Estimate	SE	p
1	EAT	ON	OBE	0.614	0.053	<.001
2	EAT	ON	OB_FEAR	0.684	0.053	<.001
3	DIST	ON	L_MOOD	0.711	0.029	<.001
4	DIST	ON	ANHED	0.702	0.032	<.001
5	DIST	ON	WRRY	0.808	0.028	<.001
6	FEAR	ON	SOC_FEAR	0.543	0.027	<.001
7	FEAR	ON	PHOB	0.48	0.024	<.001
7	FEAR	ON	PANIC	0.718	0.029	<.001
8	FEAR	ON	OBSES	0.744	0.023	<.001
9	FEAR	ON	COMPUL	0.732	0.025	<.001
10	EAT	ON	AN_PGS	-0.041	0.037	0.264
11	EAT	ON	BMI_PGS	0.314	0.035	<.001
12	EAT	ON	VISUAL	0.177	0.062	0.004
13	EAT	ON	SOMATOMOTOR	-0.019	0.074	0.798
14	EAT	ON	DORSAL_ATTENTION	0.046	0.073	0.532
15	EAT	ON	VENTRAL_ATTENTION	0.026	0.054	0.632
16	EAT	ON	LIMBIC	0.029	0.065	0.654
17	EAT	ON	FRONTOPARIETAL	0.033	0.069	0.634
18	EAT	ON	DEFAULT_MODE	-0.288	0.104	0.006
20	DIST	ON	AN_PGS	0	0.026	0.997
21	DIST	ON	BMI_PGS	0.049	0.026	0.061
22	DIST	ON	VISUAL	-0.014	0.038	0.722
23	DIST	ON	SOMATOMOTOR	-0.115	0.043	0.008
24	DIST	ON	DORSAL_ATTENTION	-0.02	0.043	0.64
25	DIST	ON	VENTRAL_ATTENTION	0.012	0.034	0.722
26	DIST	ON	LIMBIC	0.033	0.039	0.402
27	DIST	ON	FRONTOPARIETAL	0.046	0.042	0.274
28	DIST	ON	DEFAULT_MODE	0.037	0.06	0.534
30	FEAR	ON	AN_PGS	-0.019	0.023	0.395
31	FEAR	ON	BMI_PGS	0.033	0.023	0.143
32	FEAR	ON	VISUAL	0.059	0.036	0.103
33	FEAR	ON	SOMATOMOTOR	-0.146	0.042	0.001
34	FEAR	ON	DORSAL_ATTENTION	-0.02	0.042	0.638
35	FEAR	ON	VENTRAL_ATTENTION	0.02	0.03	0.511
36	FEAR	ON	LIMBIC	-0.026	0.037	0.486
37	FEAR	ON	FRONTOPARIETAL	0.005	0.04	0.902
38	FEAR	ON	DEFAULT_MODE	0.081	0.057	0.161
40	VISUAL	ON	AN_PGS	0.008	0.016	0.612
41	VISUAL	ON	BMI_PGS	0.026	0.015	0.087
42	SOMATOMOTOR	ON	AN_PGS	0.014	0.016	0.382
43	SOMATOMOTOR	ON	BMI_PGS	-0.001	0.016	0.955
44	DORSAL_ATTENTION	ON	AN_PGS	0.014	0.016	0.381
45	DORSAL_ATTENTION	ON	BMI_PGS	0.015	0.016	0.35
46	VENTRAL_ATTENTION	ON	AN_PGS	0.014	0.016	0.37
47	VENTRAL_ATTENTION	ON	BMI_PGS	0.033	0.015	0.031
48	LIMBIC	ON	AN_PGS	-0.003	0.016	0.863
49	LIMBIC	ON	BMI_PGS	0.003	0.015	0.829
50	FRONTOPARIETAL	ON	AN_PGS	0.015	0.016	0.351
51	FRONTOPARIETAL	ON	BMI_PGS	0.016	0.016	0.31
52	DEFAULT_MODE	ON	AN_PGS	0.006	0.016	0.708
53	DEFAULT_MODE	ON	BMI_PGS	0.004	0.015	0.794
56	EAT	WITH	FEAR	0.544	0.057	<.001
57	EAT	WITH	DIST	0.593	0.061	<.001
58	FEAR	WITH	DIST	0.808	0.029	<.001
59	AN_PGS	WITH	BMI_PGS	0.145	0.015	<.001
60	VISUAL	WITH	SOMATOMOTOR	0.679	0.008	<.001
61	VISUAL	WITH	DORSAL_ATTENTION	0.699	0.007	<.001
62	VISUAL	WITH	VENTRAL_ATTENTION	0.558	0.01	<.001
63	VISUAL	WITH	LIMBIC	0.66	0.008	<.001
64	VISUAL	WITH	FRONTOPARIETAL	0.583	0.009	<.001
65	VISUAL	WITH	DEFAULT_MODE	0.718	0.007	<.001
67	SOMATOMOTOR	WITH	DORSAL_ATTENTION	0.786	0.005	<.001
68	SOMATOMOTOR	WITH	VENTRAL_ATTENTION	0.594	0.009	<.001
69	SOMATOMOTOR	WITH	LIMBIC	0.598	0.009	<.001
70	SOMATOMOTOR	WITH	FRONTOPARIETAL	0.698	0.006	<.001
71	SOMATOMOTOR	WITH	DEFAULT_MODE	0.799	0.005	<.001
73	DORSAL_ATTENTION	WITH	VENTRAL_ATTENTION	0.573	0.009	<.001
74	DORSAL_ATTENTION	WITH	LIMBIC	0.594	0.009	<.001
75	DORSAL_ATTENTION	WITH	FRONTOPARIETAL	0.656	0.007	<.001
76	DORSAL_ATTENTION	WITH	DEFAULT_MODE	0.777	0.005	<.001
78	VENTRAL_ATTENTION	WITH	LIMBIC	0.555	0.01	<.001
79	VENTRAL_ATTENTION	WITH	FRONTOPARIETAL	0.57	0.01	<.001
80	VENTRAL_ATTENTION	WITH	DEFAULT_MODE	0.694	0.007	<.001
82	LIMBIC	WITH	FRONTOPARIETAL	0.673	0.007	<.001
83	LIMBIC	WITH	DEFAULT_MODE	0.76	0.006	<.001
85	FRONTOPARIETAL	WITH	DEFAULT_MODE	0.814	0.004	<.001
86	BMI_PGS	TO	EAT	0.006	0.003	0.099
87	AN_PGS	TO	EAT	0.001	0.003	0.762
88	BMI_PGS	TO	DIST	0.001	0.002	0.674
89	AN_PGS	TO	DIST	-0.001	0.002	0.509
90	BMI_PGS	TO	FEAR	0.002	0.002	0.235
91	AN_PGS	TO	FEAR	-0.001	0.002	0.562

### Sheet: Table S6. SA SEM
Supplementary Table 6. SEM of PGS, SA and internalizing psychopathology (n = 4561)
*GMV and ICV corrected for site with neuroCOMBAT. Data were clustered by family.
Model fit statistics
Chi-square	df	p	CFI	RMSEA
360.54	95	< .0001	0.975	0.025
Parameter estimates
Parameter	LHS	Operator	RHS	Estimate	SE	p
1	EAT	ON	OBE	0.605	0.053	<.001
2	EAT	ON	OB_FEAR	0.695	0.054	<.001
3	DIST	ON	L_MOOD	0.713	0.029	<.001
4	DIST	ON	ANHED	0.7	0.031	<.001
5	DIST	ON	WRRY	0.805	0.027	<.001
6	FEAR	ON	SOC_FEAR	0.543	0.028	<.001
7	FEAR	ON	PHOB	0.483	0.024	<.001
7	FEAR	ON	PANIC	0.717	0.029	<.001
8	FEAR	ON	OBSES	0.746	0.023	<.001
9	FEAR	ON	COMPUL	0.729	0.025	<.001
10	EAT	ON	AN_PGS	-0.031	0.037	0.395
11	EAT	ON	BMI_PGS	0.316	0.035	<.001
12	EAT	ON	VISUAL	0.073	0.038	0.056
13	EAT	ON	SOMATOMOTOR	-0.013	0.042	0.753
14	EAT	ON	DORSAL_ATTENTION	-0.011	0.041	0.796
15	EAT	ON	VENTRAL_ATTENTION	-0.004	0.049	0.929
16	EAT	ON	LIMBIC	-0.033	0.039	0.395
17	EAT	ON	FRONTOPARIETAL	0.075	0.042	0.07
18	EAT	ON	DEFAULT_MODE	-0.015	0.056	0.787
20	DIST	ON	AN_PGS	0.002	0.026	0.944
21	DIST	ON	BMI_PGS	0.045	0.026	0.081
22	DIST	ON	VISUAL	0.034	0.027	0.198
23	DIST	ON	SOMATOMOTOR	-0.02	0.029	0.494
24	DIST	ON	DORSAL_ATTENTION	0.025	0.027	0.359
25	DIST	ON	VENTRAL_ATTENTION	-0.036	0.032	0.251
26	DIST	ON	LIMBIC	-0.035	0.028	0.225
27	DIST	ON	FRONTOPARIETAL	0.002	0.03	0.956
28	DIST	ON	DEFAULT_MODE	-0.052	0.036	0.149
30	FEAR	ON	AN_PGS	-0.023	0.023	0.305
31	FEAR	ON	BMI_PGS	0.036	0.023	0.111
32	FEAR	ON	VISUAL	0.013	0.024	0.602
33	FEAR	ON	SOMATOMOTOR	-0.023	0.026	0.366
34	FEAR	ON	DORSAL_ATTENTION	0.01	0.024	0.695
35	FEAR	ON	VENTRAL_ATTENTION	-0.055	0.029	0.057
36	FEAR	ON	LIMBIC	-0.013	0.027	0.625
37	FEAR	ON	FRONTOPARIETAL	0.052	0.028	0.069
38	FEAR	ON	DEFAULT_MODE	-0.003	0.032	0.919
40	VISUAL	ON	AN_PGS	-0.013	0.016	0.396
41	VISUAL	ON	BMI_PGS	-0.022	0.016	0.17
42	SOMATOMOTOR	ON	AN_PGS	-0.008	0.015	0.595
43	SOMATOMOTOR	ON	BMI_PGS	-0.042	0.016	0.007
44	DORSAL_ATTENTION	ON	AN_PGS	0.026	0.016	0.088
45	DORSAL_ATTENTION	ON	BMI_PGS	-0.02	0.016	0.202
46	VENTRAL_ATTENTION	ON	AN_PGS	-0.006	0.015	0.674
47	VENTRAL_ATTENTION	ON	BMI_PGS	-0.031	0.015	0.042
48	LIMBIC	ON	AN_PGS	0.018	0.016	0.27
49	LIMBIC	ON	BMI_PGS	-0.043	0.016	0.005
50	FRONTOPARIETAL	ON	AN_PGS	-0.008	0.015	0.618
51	FRONTOPARIETAL	ON	BMI_PGS	-0.052	0.015	0.001
52	DEFAULT_MODE	ON	AN_PGS	0.005	0.015	0.728
53	DEFAULT_MODE	ON	BMI_PGS	-0.023	0.015	0.13
56	EAT	WITH	FEAR	0.531	0.056	<.001
57	EAT	WITH	DIST	0.582	0.061	<.001
58	FEAR	WITH	DIST	0.807	0.029	<.001
59	AN_PGS	WITH	BMI_PGS	0.146	0.015	<.001
60	VISUAL	WITH	SOMATOMOTOR	0.181	0.015	<.001
61	VISUAL	WITH	DORSAL_ATTENTION	0.091	0.015	<.001
62	VISUAL	WITH	VENTRAL_ATTENTION	0.11	0.015	<.001
63	VISUAL	WITH	LIMBIC	0.245	0.014	<.001
64	VISUAL	WITH	FRONTOPARIETAL	0.232	0.014	<.001
65	VISUAL	WITH	DEFAULT_MODE	0.253	0.014	<.001
67	SOMATOMOTOR	WITH	DORSAL_ATTENTION	0.247	0.014	<.001
68	SOMATOMOTOR	WITH	VENTRAL_ATTENTION	0.45	0.011	<.001
69	SOMATOMOTOR	WITH	LIMBIC	0.293	0.013	<.001
70	SOMATOMOTOR	WITH	FRONTOPARIETAL	0.366	0.012	<.001
71	SOMATOMOTOR	WITH	DEFAULT_MODE	0.5	0.011	<.001
73	DORSAL_ATTENTION	WITH	VENTRAL_ATTENTION	0.25	0.014	<.001
74	DORSAL_ATTENTION	WITH	LIMBIC	0.208	0.014	<.001
75	DORSAL_ATTENTION	WITH	FRONTOPARIETAL	0.2	0.013	<.001
76	DORSAL_ATTENTION	WITH	DEFAULT_MODE	0.353	0.012	<.001
78	VENTRAL_ATTENTION	WITH	LIMBIC	0.314	0.012	<.001
79	VENTRAL_ATTENTION	WITH	FRONTOPARIETAL	0.355	0.013	<.001
80	VENTRAL_ATTENTION	WITH	DEFAULT_MODE	0.556	0.01	<.001
82	LIMBIC	WITH	FRONTOPARIETAL	0.331	0.013	<.001
83	LIMBIC	WITH	DEFAULT_MODE	0.444	0.012	<.001
85	FRONTOPARIETAL	WITH	DEFAULT_MODE	0.557	0.01	<.001
86	BMI_PGS	TO	EAT	-0.003	0.003	0.323
87	AN_PGS	TO	EAT	-0.002	0.002	0.263
88	BMI_PGS	TO	DIST	0.003	0.002	0.154
89	AN_PGS	TO	DIST	0	0.002	0.873
90	BMI_PGS	TO	FEAR	0	0.002	0.933
91	AN_PGS	TO	FEAR	0	0.001	0.983

### Sheet: Table S7. sGMV SEM
Supplementary Table 7. SEM of PGS, grey matter volume and internalizing psychopathology (n = 4547)
*GMV and ICV corrected for site with neuroCOMBAT. Data were clustered by family.
Model fit statistics
Chi-square	df	p	CFI	RMSEA
396.354	95	< .0001	0.962	0.026
Parameter estimates
Parameter	LHS	Operator	RHS	Estimate	SE	p
1	EAT	ON	OBE	0.591	0.053	<.001
2	EAT	ON	OB_FEAR	0.7	0.055	<.001
3	DIST	ON	L_MOOD	0.714	0.029	<.001
4	DIST	ON	ANHED	0.702	0.032	<.001
5	DIST	ON	WRRY	0.801	0.028	<.001
6	FEAR	ON	SOC_FEAR	0.545	0.028	<.001
7	FEAR	ON	PHOB	0.482	0.024	<.001
7	FEAR	ON	PANIC	0.714	0.029	<.001
8	FEAR	ON	OBSES	0.745	0.023	<.001
9	FEAR	ON	COMPUL	0.73	0.025	<.001
10	EAT	ON	AN_PGS	-0.032	0.037	0.387
11	EAT	ON	BMI_PGS	0.315	0.036	<.001
12	EAT	ON	YEO_1	0.007	0.041	0.874
13	EAT	ON	YEO_2	0.022	0.041	0.594
14	EAT	ON	YEO_3	-0.035	0.044	0.43
15	EAT	ON	YEO_4	0.021	0.039	0.599
16	EAT	ON	YEO_5	-0.072	0.042	0.088
17	EAT	ON	YEO_6	-0.017	0.041	0.668
18	EAT	ON	YEO_7	0.041	0.048	0.395
20	DIST	ON	AN_PGS	0.002	0.026	0.931
21	DIST	ON	BMI_PGS	0.054	0.026	0.041
22	DIST	ON	YEO_1	-0.008	0.026	0.769
23	DIST	ON	YEO_2	-0.024	0.028	0.382
24	DIST	ON	YEO_3	0.005	0.028	0.863
25	DIST	ON	YEO_4	-0.019	0.03	0.532
26	DIST	ON	YEO_5	-0.003	0.028	0.922
27	DIST	ON	YEO_6	-0.027	0.028	0.348
28	DIST	ON	YEO_7	0.033	0.027	0.22
30	FEAR	ON	AN_PGS	-0.02	0.023	0.379
31	FEAR	ON	BMI_PGS	0.039	0.023	0.084
32	FEAR	ON	YEO_1	0.019	0.025	0.444
33	FEAR	ON	YEO_2	0.022	0.024	0.368
34	FEAR	ON	YEO_3	0.015	0.027	0.58
35	FEAR	ON	YEO_4	-0.047	0.024	0.057
36	FEAR	ON	YEO_5	0.018	0.025	0.458
37	FEAR	ON	YEO_6	-0.006	0.026	0.821
38	FEAR	ON	YEO_7	-0.01	0.027	0.728
40	THAL	ON	AN_PGS	-0.007	0.015	0.669
41	THAL	ON	BMI_PGS	-0.02	0.016	0.227
42	CAUD	ON	AN_PGS	-0.036	0.016	0.022
43	CAUD	ON	BMI_PGS	0.008	0.016	0.612
44	PUT	ON	AN_PGS	0.007	0.016	0.656
45	PUT	ON	BMI_PGS	-0.001	0.016	0.954
46	NACC	ON	AN_PGS	0.011	0.015	0.493
47	NACC	ON	BMI_PGS	-0.001	0.016	0.951
48	AMY	ON	AN_PGS	0.02	0.016	0.192
49	AMY	ON	BMI_PGS	-0.024	0.016	0.13
50	HIPP	ON	AN_PGS	0.007	0.016	0.642
51	HIPP	ON	BMI_PGS	-0.024	0.016	0.122
52	PAL	ON	AN_PGS	0.001	0.015	0.97
53	PAL	ON	BMI_PGS	-0.004	0.016	0.821
56	EAT	WITH	FEAR	0.539	0.058	<.001
57	EAT	WITH	DIST	0.582	0.062	<.001
58	FEAR	WITH	DIST	0.807	0.029	<.001
59	AN_PGS	WITH	BMI_PGS	0.146	0.015	<.001
60	THAL	WITH	CAUD	0.151	0.015	<.001
61	THAL	WITH	PUT	0.194	0.014	<.001
62	THAL	WITH	NACC	0.169	0.014	<.001
63	THAL	WITH	AMY	0.128	0.014	<.001
64	THAL	WITH	HIPP	0.243	0.014	<.001
65	THAL	WITH	PAL	0.392	0.012	<.001
67	CAUD	WITH	PUT	0.252	0.014	<.001
68	CAUD	WITH	NACC	0.303	0.014	<.001
69	CAUD	WITH	AMY	0.14	0.015	<.001
70	CAUD	WITH	HIPP	0.07	0.015	<.001
71	CAUD	WITH	PAL	0.255	0.013	<.001
73	PUT	WITH	NACC	0.278	0.014	<.001
74	PUT	WITH	AMY	0.202	0.014	<.001
75	PUT	WITH	HIPP	0.175	0.015	<.001
76	PUT	WITH	PAL	0.427	0.009	<.001
78	NACC	WITH	AMY	0.202	0.014	<.001
79	NACC	WITH	HIPP	0.151	0.014	<.001
80	NACC	WITH	PAL	0.239	0.014	<.001
82	AMY	WITH	HIPP	0.39	0.012	<.001
83	AMY	WITH	PAL	0.156	0.014	<.001
85	HIPP	WITH	PAL	0.194	0.014	<.001
86	BMI_PGS	TO	EAT	0.002	0.002	0.285
87	AN_PGS	TO	EAT	-0.002	0.002	0.294
88	BMI_PGS	TO	DIST	0.001	0.001	0.624
89	AN_PGS	TO	DIST	0.001	0.002	0.731
90	BMI_PGS	TO	FEAR	0	0.001	0.714
91	AN_PGS	TO	FEAR	-0.001	0.001	0.461

### Sheet: Table S8. CT SEM Sensitivity
Supplementary Table 8. Sensitivity analysis of PGS, CT (residualized for BMI Z-score) and internalizing psychopathology (n = 4573)
*GMV and ICV corrected for site with neuroCOMBAT. Data were clustered by family.
Model fit statistics
Chi-square	df	p	CFI	RMSEA
316.63	95	< .0001	0.988	0.023
Parameter estimates
Parameter	LHS	Operator	RHS	Estimate	SE	p
1	EAT	ON	OBE	0.609	0.053	<.001
2	EAT	ON	OB_FEAR	0.689	0.053	<.001
3	DIST	ON	L_MOOD	0.711	0.029	<.001
4	DIST	ON	ANHED	0.702	0.032	<.001
5	DIST	ON	WRRY	0.808	0.028	<.001
6	FEAR	ON	SOC_FEAR	0.543	0.027	<.001
7	FEAR	ON	PHOB	0.48	0.024	<.001
7	FEAR	ON	PANIC	0.718	0.029	<.001
8	FEAR	ON	OBSES	0.744	0.023	<.001
9	FEAR	ON	COMPUL	0.732	0.025	<.001
10	EAT	ON	AN_PGS	-0.04	0.037	0.277
11	EAT	ON	BMI_PGS	0.317	0.035	<.001
12	EAT	ON	VISUAL	0.145	0.062	0.02
13	EAT	ON	SOMATOMOTOR	-0.003	0.074	0.965
14	EAT	ON	DORSAL_ATTENTION	-0.017	0.073	0.816
15	EAT	ON	VENTRAL_ATTENTION	0.001	0.054	0.978
16	EAT	ON	LIMBIC	0.061	0.065	0.351
17	EAT	ON	FRONTOPARIETAL	0.028	0.069	0.687
18	EAT	ON	DEFAULT_MODE	-0.211	0.105	0.044
20	DIST	ON	AN_PGS	0	0.026	0.995
21	DIST	ON	BMI_PGS	0.048	0.026	0.068
22	DIST	ON	VISUAL	-0.013	0.038	0.736
23	DIST	ON	SOMATOMOTOR	-0.115	0.043	0.008
24	DIST	ON	DORSAL_ATTENTION	-0.019	0.043	0.656
25	DIST	ON	VENTRAL_ATTENTION	0.012	0.034	0.714
26	DIST	ON	LIMBIC	0.032	0.039	0.413
27	DIST	ON	FRONTOPARIETAL	0.046	0.042	0.274
28	DIST	ON	DEFAULT_MODE	0.036	0.06	0.549
30	FEAR	ON	AN_PGS	-0.019	0.023	0.393
31	FEAR	ON	BMI_PGS	0.033	0.023	0.143
32	FEAR	ON	VISUAL	0.061	0.036	0.09
33	FEAR	ON	SOMATOMOTOR	-0.147	0.042	0.001
34	FEAR	ON	DORSAL_ATTENTION	-0.015	0.042	0.724
35	FEAR	ON	VENTRAL_ATTENTION	0.022	0.03	0.474
36	FEAR	ON	LIMBIC	-0.028	0.037	0.455
37	FEAR	ON	FRONTOPARIETAL	0.006	0.04	0.889
38	FEAR	ON	DEFAULT_MODE	0.074	0.057	0.197
40	VISUAL	ON	AN_PGS	0.008	0.016	0.599
41	VISUAL	ON	BMI_PGS	0.022	0.015	0.154
42	SOMATOMOTOR	ON	AN_PGS	0.014	0.016	0.392
43	SOMATOMOTOR	ON	BMI_PGS	0.003	0.016	0.858
44	DORSAL_ATTENTION	ON	AN_PGS	0.015	0.016	0.361
45	DORSAL_ATTENTION	ON	BMI_PGS	0.007	0.016	0.665
46	VENTRAL_ATTENTION	ON	AN_PGS	0.014	0.016	0.368
47	VENTRAL_ATTENTION	ON	BMI_PGS	0.032	0.015	0.036
48	LIMBIC	ON	AN_PGS	-0.004	0.016	0.811
49	LIMBIC	ON	BMI_PGS	0.018	0.015	0.246
50	FRONTOPARIETAL	ON	AN_PGS	0.014	0.016	0.374
51	FRONTOPARIETAL	ON	BMI_PGS	0.026	0.016	0.102
52	DEFAULT_MODE	ON	AN_PGS	0.005	0.016	0.752
53	DEFAULT_MODE	ON	BMI_PGS	0.017	0.015	0.278
56	EAT	WITH	FEAR	0.54	0.056	<.001
57	EAT	WITH	DIST	0.587	0.061	<.001
58	FEAR	WITH	DIST	0.808	0.029	<.001
59	AN_PGS	WITH	BMI_PGS	0.145	0.015	<.001
60	VISUAL	WITH	SOMATOMOTOR	0.679	0.008	<.001
61	VISUAL	WITH	DORSAL_ATTENTION	0.699	0.007	<.001
62	VISUAL	WITH	VENTRAL_ATTENTION	0.558	0.01	<.001
63	VISUAL	WITH	LIMBIC	0.661	0.008	<.001
64	VISUAL	WITH	FRONTOPARIETAL	0.583	0.009	<.001
65	VISUAL	WITH	DEFAULT_MODE	0.719	0.007	<.001
67	SOMATOMOTOR	WITH	DORSAL_ATTENTION	0.787	0.005	<.001
68	SOMATOMOTOR	WITH	VENTRAL_ATTENTION	0.594	0.009	<.001
69	SOMATOMOTOR	WITH	LIMBIC	0.598	0.009	<.001
70	SOMATOMOTOR	WITH	FRONTOPARIETAL	0.698	0.006	<.001
71	SOMATOMOTOR	WITH	DEFAULT_MODE	0.799	0.005	<.001
73	DORSAL_ATTENTION	WITH	VENTRAL_ATTENTION	0.574	0.009	<.001
74	DORSAL_ATTENTION	WITH	LIMBIC	0.596	0.009	<.001
75	DORSAL_ATTENTION	WITH	FRONTOPARIETAL	0.658	0.007	<.001
76	DORSAL_ATTENTION	WITH	DEFAULT_MODE	0.779	0.005	<.001
78	VENTRAL_ATTENTION	WITH	LIMBIC	0.555	0.01	<.001
79	VENTRAL_ATTENTION	WITH	FRONTOPARIETAL	0.57	0.01	<.001
80	VENTRAL_ATTENTION	WITH	DEFAULT_MODE	0.694	0.007	<.001
82	LIMBIC	WITH	FRONTOPARIETAL	0.673	0.007	<.001
83	LIMBIC	WITH	DEFAULT_MODE	0.759	0.006	<.001
85	FRONTOPARIETAL	WITH	DEFAULT_MODE	0.814	0.004	<.001
86	BMI_PGS	TO	EAT	0.001	0.003	0.609
87	AN_PGS	TO	EAT	0	0.002	0.985
88	BMI_PGS	TO	DIST	0.002	0.002	0.248
89	AN_PGS	TO	DIST	-0.001	0.002	0.487
90	BMI_PGS	TO	FEAR	0.002	0.002	0.176
91	AN_PGS	TO	FEAR	-0.001	0.002	0.6

### Sheet: Table S9. SA SEM Sensitivity
Supplementary Table 9. Sensitivity analysis of PGS, CT (residualized for BMI Z-score) and internalizing psychopathology (n = 4561)
*GMV and ICV corrected for site with neuroCOMBAT. Data were clustered by family.
Model fit statistics
Chi-square	df	p	CFI	RMSEA
359.76	95	< .0001	0.975	0.025
Parameter estimates
Parameter	LHS	Operator	RHS	Estimate	SE	p
1	EAT	ON	OBE	0.604	0.053	<.001
2	EAT	ON	OB_FEAR	0.697	0.053	<.001
3	DIST	ON	L_MOOD	0.713	0.029	<.001
4	DIST	ON	ANHED	0.7	0.031	<.001
5	DIST	ON	WRRY	0.806	0.027	<.001
6	FEAR	ON	SOC_FEAR	0.543	0.028	<.001
7	FEAR	ON	PHOB	0.483	0.024	<.001
7	FEAR	ON	PANIC	0.717	0.029	<.001
8	FEAR	ON	OBSES	0.746	0.023	<.001
9	FEAR	ON	COMPUL	0.729	0.025	<.001
10	EAT	ON	AN_PGS	-0.031	0.037	0.391
11	EAT	ON	BMI_PGS	0.317	0.035	<.001
12	EAT	ON	VISUAL	0.068	0.038	0.076
13	EAT	ON	SOMATOMOTOR	0.001	0.042	0.99
14	EAT	ON	DORSAL_ATTENTION	0.001	0.041	0.987
15	EAT	ON	VENTRAL_ATTENTION	0.002	0.048	0.974
16	EAT	ON	LIMBIC	-0.017	0.039	0.663
17	EAT	ON	FRONTOPARIETAL	0.085	0.042	0.041
18	EAT	ON	DEFAULT_MODE	-0.032	0.056	0.567
20	DIST	ON	AN_PGS	0.002	0.026	0.945
21	DIST	ON	BMI_PGS	0.046	0.026	0.075
22	DIST	ON	VISUAL	0.034	0.027	0.196
23	DIST	ON	SOMATOMOTOR	-0.02	0.029	0.488
24	DIST	ON	DORSAL_ATTENTION	0.024	0.027	0.365
25	DIST	ON	VENTRAL_ATTENTION	-0.036	0.032	0.251
26	DIST	ON	LIMBIC	-0.035	0.028	0.223
27	DIST	ON	FRONTOPARIETAL	0.001	0.03	0.964
28	DIST	ON	DEFAULT_MODE	-0.051	0.036	0.155
30	FEAR	ON	AN_PGS	-0.023	0.023	0.305
31	FEAR	ON	BMI_PGS	0.036	0.023	0.109
32	FEAR	ON	VISUAL	0.013	0.024	0.591
33	FEAR	ON	SOMATOMOTOR	-0.024	0.026	0.349
34	FEAR	ON	DORSAL_ATTENTION	0.009	0.024	0.711
35	FEAR	ON	VENTRAL_ATTENTION	-0.055	0.029	0.057
36	FEAR	ON	LIMBIC	-0.014	0.027	0.604
37	FEAR	ON	FRONTOPARIETAL	0.051	0.028	0.072
38	FEAR	ON	DEFAULT_MODE	-0.002	0.032	0.94
40	VISUAL	ON	AN_PGS	-0.013	0.016	0.395
41	VISUAL	ON	BMI_PGS	-0.022	0.016	0.185
42	SOMATOMOTOR	ON	AN_PGS	-0.009	0.015	0.566
43	SOMATOMOTOR	ON	BMI_PGS	-0.03	0.016	0.053
44	DORSAL_ATTENTION	ON	AN_PGS	0.026	0.016	0.094
45	DORSAL_ATTENTION	ON	BMI_PGS	-0.011	0.016	0.492
46	VENTRAL_ATTENTION	ON	AN_PGS	-0.007	0.015	0.657
47	VENTRAL_ATTENTION	ON	BMI_PGS	-0.022	0.015	0.139
48	LIMBIC	ON	AN_PGS	0.017	0.016	0.287
49	LIMBIC	ON	BMI_PGS	-0.031	0.016	0.047
50	FRONTOPARIETAL	ON	AN_PGS	-0.008	0.015	0.597
51	FRONTOPARIETAL	ON	BMI_PGS	-0.043	0.015	0.006
52	DEFAULT_MODE	ON	AN_PGS	0.005	0.015	0.738
53	DEFAULT_MODE	ON	BMI_PGS	-0.018	0.015	0.242
56	EAT	WITH	FEAR	0.532	0.056	<.001
57	EAT	WITH	DIST	0.584	0.06	<.001
58	FEAR	WITH	DIST	0.807	0.029	<.001
59	AN_PGS	WITH	BMI_PGS	0.147	0.015	<.001
60	VISUAL	WITH	SOMATOMOTOR	0.181	0.015	<.001
61	VISUAL	WITH	DORSAL_ATTENTION	0.09	0.015	<.001
62	VISUAL	WITH	VENTRAL_ATTENTION	0.11	0.015	<.001
63	VISUAL	WITH	LIMBIC	0.245	0.014	<.001
64	VISUAL	WITH	FRONTOPARIETAL	0.232	0.014	<.001
65	VISUAL	WITH	DEFAULT_MODE	0.253	0.014	<.001
67	SOMATOMOTOR	WITH	DORSAL_ATTENTION	0.246	0.014	<.001
68	SOMATOMOTOR	WITH	VENTRAL_ATTENTION	0.45	0.011	<.001
69	SOMATOMOTOR	WITH	LIMBIC	0.292	0.013	<.001
70	SOMATOMOTOR	WITH	FRONTOPARIETAL	0.365	0.012	<.001
71	SOMATOMOTOR	WITH	DEFAULT_MODE	0.5	0.011	<.001
73	DORSAL_ATTENTION	WITH	VENTRAL_ATTENTION	0.249	0.014	<.001
74	DORSAL_ATTENTION	WITH	LIMBIC	0.207	0.014	<.001
75	DORSAL_ATTENTION	WITH	FRONTOPARIETAL	0.199	0.013	<.001
76	DORSAL_ATTENTION	WITH	DEFAULT_MODE	0.353	0.012	<.001
78	VENTRAL_ATTENTION	WITH	LIMBIC	0.313	0.012	<.001
79	VENTRAL_ATTENTION	WITH	FRONTOPARIETAL	0.355	0.013	<.001
80	VENTRAL_ATTENTION	WITH	DEFAULT_MODE	0.555	0.01	<.001
82	LIMBIC	WITH	FRONTOPARIETAL	0.331	0.013	<.001
83	LIMBIC	WITH	DEFAULT_MODE	0.443	0.012	<.001
85	FRONTOPARIETAL	WITH	DEFAULT_MODE	0.557	0.01	<.001
86	BMI_PGS	TO	EAT	-0.004	0.002	0.1
87	AN_PGS	TO	EAT	-0.002	0.002	0.339
88	BMI_PGS	TO	DIST	0.002	0.002	0.248
89	AN_PGS	TO	DIST	0	0.002	0.889
90	BMI_PGS	TO	FEAR	0	0.002	0.94
91	AN_PGS	TO	FEAR	0	0.001	0.982

### Sheet: Table S10. sGMV SEM Sensitivity
Supplementary Table 10. Sensitivity analysis of PGS, subcortical GMV (residualized for BMI Z-score) and internalizing psychopathology(n = 4545)
*GMV and ICV corrected for site with neuroCOMBAT. Data were clustered by family.
Model fit statistics
Chi-square	df	p	CFI	RMSEA
396.42	95	< .0001	0.963	0.026
Parameter estimates
Parameter	LHS	Operator	RHS	Estimate	SE	p
1	EAT	ON	OBE	0.591	0.053	<.001
2	EAT	ON	OB_FEAR	0.7	0.055	<.001
3	DIST	ON	L_MOOD	0.714	0.029	<.001
4	DIST	ON	ANHED	0.702	0.032	<.001
5	DIST	ON	WRRY	0.801	0.028	<.001
6	FEAR	ON	SOC_FEAR	0.546	0.028	<.001
7	FEAR	ON	PHOB	0.482	0.024	<.001
7	FEAR	ON	PANIC	0.714	0.029	<.001
8	FEAR	ON	OBSES	0.745	0.023	<.001
9	FEAR	ON	COMPUL	0.73	0.025	<.001
10	EAT	ON	AN_PGS	-0.032	0.037	0.387
11	EAT	ON	BMI_PGS	0.316	0.036	<.001
12	EAT	ON	YEO_1	-0.023	0.042	0.874
13	EAT	ON	YEO_2	0.032	0.041	0.594
14	EAT	ON	YEO_3	-0.026	0.044	0.43
15	EAT	ON	YEO_4	-0.001	0.039	0.599
16	EAT	ON	YEO_5	-0.032	0.043	0.088
17	EAT	ON	YEO_6	-0.02	0.041	0.668
18	EAT	ON	YEO_7	0.023	0.049	0.395
20	DIST	ON	AN_PGS	0.002	0.026	0.93
21	DIST	ON	BMI_PGS	0.053	0.026	0.042
22	DIST	ON	YEO_1	-0.007	0.026	0.8
23	DIST	ON	YEO_2	-0.024	0.028	0.382
24	DIST	ON	YEO_3	0.005	0.028	0.867
25	DIST	ON	YEO_4	-0.018	0.03	0.549
26	DIST	ON	YEO_5	-0.004	0.028	0.898
27	DIST	ON	YEO_6	-0.027	0.028	0.348
28	DIST	ON	YEO_7	0.033	0.027	0.219
30	FEAR	ON	AN_PGS	-0.02	0.023	0.382
31	FEAR	ON	BMI_PGS	0.039	0.023	0.09
32	FEAR	ON	YEO_1	0.021	0.025	0.414
33	FEAR	ON	YEO_2	0.021	0.024	0.387
34	FEAR	ON	YEO_3	0.014	0.027	0.592
35	FEAR	ON	YEO_4	-0.044	0.024	0.069
36	FEAR	ON	YEO_5	0.016	0.025	0.52
37	FEAR	ON	YEO_6	-0.005	0.026	0.835
38	FEAR	ON	YEO_7	-0.009	0.027	0.748
40	THAL	ON	AN_PGS	-0.005	0.015	0.735
41	THAL	ON	BMI_PGS	-0.039	0.016	0.016
42	CAUD	ON	AN_PGS	-0.035	0.016	0.023
43	CAUD	ON	BMI_PGS	0.009	0.016	0.56
44	PUT	ON	AN_PGS	0.007	0.016	0.652
45	PUT	ON	BMI_PGS	-0.001	0.016	0.932
46	NACC	ON	AN_PGS	0.011	0.015	0.469
47	NACC	ON	BMI_PGS	-0.012	0.016	0.443
48	AMY	ON	AN_PGS	0.02	0.016	0.211
49	AMY	ON	BMI_PGS	-0.005	0.016	0.748
50	HIPP	ON	AN_PGS	0.007	0.016	0.643
51	HIPP	ON	BMI_PGS	-0.023	0.016	0.131
52	PAL	ON	AN_PGS	0.002	0.015	0.914
53	PAL	ON	BMI_PGS	-0.017	0.016	0.263
56	EAT	WITH	FEAR	0.536	0.057	<.001
57	EAT	WITH	DIST	0.581	0.062	<.001
58	FEAR	WITH	DIST	0.807	0.029	<.001
59	AN_PGS	WITH	BMI_PGS	0.146	0.015	<.001
60	THAL	WITH	CAUD	0.151	0.015	<.001
61	THAL	WITH	PUT	0.195	0.014	<.001
62	THAL	WITH	NACC	0.167	0.014	<.001
63	THAL	WITH	AMY	0.134	0.014	<.001
64	THAL	WITH	HIPP	0.244	0.014	<.001
65	THAL	WITH	PAL	0.39	0.012	<.001
67	CAUD	WITH	PUT	0.253	0.014	<.001
68	CAUD	WITH	NACC	0.304	0.014	<.001
69	CAUD	WITH	AMY	0.14	0.015	<.001
70	CAUD	WITH	HIPP	0.07	0.015	<.001
71	CAUD	WITH	PAL	0.256	0.013	<.001
73	PUT	WITH	NACC	0.279	0.014	<.001
74	PUT	WITH	AMY	0.202	0.014	<.001
75	PUT	WITH	HIPP	0.175	0.015	<.001
76	PUT	WITH	PAL	0.427	0.009	<.001
78	NACC	WITH	AMY	0.206	0.014	<.001
79	NACC	WITH	HIPP	0.15	0.014	<.001
80	NACC	WITH	PAL	0.238	0.014	<.001
82	AMY	WITH	HIPP	0.391	0.012	<.001
83	AMY	WITH	PAL	0.159	0.014	<.001
85	HIPP	WITH	PAL	0.194	0.014	<.001
86	BMI_PGS	TO	EAT	0.001	0.002	0.46
87	AN_PGS	TO	EAT	-0.002	0.002	0.352
88	BMI_PGS	TO	DIST	0	0.001	0.823
89	AN_PGS	TO	DIST	0.001	0.002	0.729
90	BMI_PGS	TO	FEAR	0	0.001	0.931
91	AN_PGS	TO	FEAR	-0.001	0.001	0.442
